# Visceral Leishmaniasis in pregnancy and vertical transmission: A systematic literature review on the therapeutic orphans

**DOI:** 10.1101/2021.04.16.21255552

**Authors:** Prabin Dahal, Sauman Singh-Phulgenda, Brittany J Maguire, Eli Harriss, Koert Ritmeijer, Fabiana Alves, Philippe J Guerin, Piero L Olliaro

**Author notes:** Correspondence to Infectious Diseases Data Observatory (IDDO), Oxford, UK. Email addresses: PD, SSP, BJM, EH, KR, FA, PJG, PLO.

## Abstract

**Background:** Reports on the occurrence and outcome of Visceral Leishmaniasis (VL) in pregnant women is rare in published literature. The occurrence of VL in pregnancy is not systematically captured and cases are rarely followed-up to detect consequences of infection and treatment on the mother and foetus.

**Methods:** A review of all published literature was undertaken to identify cases of VL infections during pregnancy by searching the following database: Ovid MEDLINE®; Ovid Embase; Cochrane Database of Systematic Reviews; Cochrane Central Register of Controlled Trials; World Health Organization Global Index Medicus: LILACS (Americas); IMSEAR (South- East Asia); IMEMR (Eastern Mediterranean); WPRIM (Western Pacific); ClinicalTrials.gov; and the WHO International Clinical Trials Registry Platform. Selection criteria included any clinical reports describing the disease in pregnancy or vertical transmission of the disease in humans. Articles meeting pre-specified inclusion criteria and non-primary research articles such as textbook, chapters, letters, retrospective case description, or reports of accidental inclusion in trials were also considered.

**Results:** We screened 272 publications and identified a total of 70 records (1926–2020) describing 447 VL cases in pregnant women. The disease was detected during pregnancy in 394 (88.1%), retrospectively confirmed after giving birth in 52 (11.6%), and the time of identification was not clear in 1 (0.2%). Of the 394 mothers whose infection was identified during pregnancy, 344 (89.1%) received a treatment, 3 (0.8%) were untreated, and the treatment status was not clear in the remaining 47 (12.2%). Of 344 mothers, Liposomal Amphotericin B (L-AmB) was administered in 202 (58.7%) and pentavalent antimony (PA) in 92 (26.7%). Outcomes were reported in 176 mothers treated L-AmB with 4 (2.3%) reports of maternal deaths, 5 (2.8%) miscarriages, and 2 (1.1%) foetal death/stillbirth. For PA, outcomes were reported in 87 mothers of whom 4 (4.6%) died, 24 (27.6%) had spontaneous abortion, 2 (2.3%) had miscarriages. A total of 26 cases of confirmed, probable or suspected cases of vertical transmission were identified and the median time to detection was 6 months (range: 0–18 months).

**Conclusions:** Outcomes of VL treatment during pregnancy is rarely reported and under- researched. When it is reported, information is often incomplete and it is difficult to derive generalisable information on outcomes for mothers and babies, although reported data favours the usage of liposomal amphotericin B for the treatment of VL in pregnant women.

**Author summary:** Visceral Leishmaniasis (VL) is a neglected tropical disease with an estimated incidence of 50,000 to 90,000 cases in 2019. Women who are susceptible to becoming pregnant or those who are pregnant and lactating are regularly excluded from clinical studies of VL. A specific concern of public health relevance is the little knowledge of the consequences of VL and its treatment on the mother and the foetus. We did a systematic review of all published literature with an overarching aim of identifying cases of VL in pregnancy and assess the risk-benefit balance of antileishmanial therapies to the mother and the child. We identified a total of 70 records (1926–2020) describing 447 VL cases in pregnant women. In 394 mothers, infection was identified during pregnancy of whom 202 received Liposomal Amphotericin B (L-AmB) and 92 received pentavalent antimony (PA). Reports of maternal deaths, abortion, and miscarriages were proportionally lower among those who received L- AmB compared to PA regimens. A total of 26 cases of confirmed, probable or suspected cases of vertical transmission were identified and the median time to detection was 6 months (range: 0–18 months). Our review brings together scattered observations of VL in pregnant women in the clinical literature and clearly highlights that the disease in pregnancy is under-reported and under-studied. Our findings indicate that L-AmB should be the preferred treatment for VL during pregnancy.
