## Supplementary material for "Visceral Leishmaniasis in pregnancy and vertical transmission: A systematic literature review on the therapeutic orphans": S1 Table

### Sheet: ROB_Table_case_series
article_ID	data_source	author_year	design	N_cases	ROB_assesor	Patient Selection	Ascertainment of Exposure	Ascertainment of Outcome	Was the Follow-up long enough for outcomes to occur?	Reporting
1	Other	Low and Cooke-1926	Case report/series	1	PD	High	Low	Low	Low	Low
2	Other	Hindle-1928	Case report/series	2	PD	High	High	High	High	High
3	Other	Banerji-1955	Case report/series	1	PD	High	High	Low	Low	Low
4	SR	el-Saaran-1979	Case report/series	1	PD	High	Low	Low	High	Moderate
5	Other	Rees-1984	Inclusion in a prospective study	1	PD	Low	Low	Low	Low	Low
6	SR	Blanc and Robert-1984	Case report/series	1	SSP	High	Low	Low	Low	Low
7	SR	Badarao-1986	Case report/series	1	PD	High	Low	Low	Low	Low
8	SR	Mittal- 1987	Case report/series	1	PD	High	Low	Low	Low	Low
9	SR	Nyakundi-1988	Case report/series	1	PD	High	Unclear	Low	Low	Moderate
10	SR	Yadav-1989	Case report/series	1	PD	High	Low	Low	Low	Low
11	SR	Elamin & Omer-1992	Case report/series	1	PD	High	Low	Low	Low	Low
12	SR	Eltoum-1992	Case report/series	2	PD	Low	Low	Low	Low	Low
13	SR	Seaman-1993	Inclusion in a prospective study	6	PD	Low	Low	High	High	High
14	SR	Thakur-1993	Case report/series	5	PD	High	Low	Low	Low	Low
15	Other	Giri-1993	Inclusion in a prospective study	1	PD	Low	Low	Low	Unclear	High
16	SR	Gardoni-1994	Case report/series	2	PD	High	Low	Low	Low	Low
17	SR	Jeronimo-1994	Case report/series (Epidemic outbreak)	1	PD	Low	Unclear	High	Unclear	High
18	SR	Utili-1995	Case report/series	1	PD	High	Low	Low	Low	Low
19	SR	Sharma-1996	Case report/series	1	PD	High	High	Low	Low	Low
20	Other	Thakur-1998	Inclusion in a prospective study	2	PD	Low	Low	Moderate	Moderate	Moderate
21	SR	Thakur-1999	Inclusion in a prospective study	4	PD	Low	Low	Moderate	Moderate	Moderate
22	SR	Meinecke-1999	Case report/series	1	PD	High	High	Low	Low	Low
23	Other	Kumar-2001	Case report/series	1	PD	High	Low	Low	Low	Low
24	Other	Viana-2001	Case report/series	2	PD	High	Unclear	Low	Low	Low
25	SR	Dereure-2003	Case report/series	1	PD	High	Low	Low	Low	Low
26	SR	Caldas-2003	Case report/series	1	PD	High	Low	Low	Low	Low
27	SR	Silveria-2003	Case report/series	1	PD	High	Low	Low	Low	Low
28	SR	Pagliano-2003	Case report/series	2	PD	High	Low	Low	Low	Moderate
29	SR	Kumar-2004	Case report/series	1	PD	High	Low	Low	Low	Low
30	SR	Pagliano-2005	Case report/series	5	PD	Low	Low	Low	Low	Low
31	SR	Figueiró Filho-2005	Case report/series	1	PD	High	Low	Low	Low	Low
32	SR	Mueller-2006	Case report/series	39	PD	Low	Low	Low	Low	Low
33	SR	Boehme-2006	Case report/series	1	PD	High	High	Low	Low	Low
34	SR	Vieira-2007	Case report/series	1	SSP	High	Low	Low	Low	Low
35	SR	Topno-2008	Case report/series	4	SSP	High	Low	Low	Low	Low
36	SR	Figueiró Filho-2008	Case report/series	5	SSP	High	Low	Low	Low	Low
37	SR	Lorenzi-2008	Case report/series	1	SSP	High	High	Low	Low	Low
38	SR	Adam-2009	Case series: prospective	42	SSP	Low	Low	Low	Low	Low
39	Other	Mueller-2009	Case report/series	10	SSP	Low	Low	Moderate	High	Moderate
40	Other	Papageorgiou-2010	Case report/series	1	SSP	High	Low	Low	Low	Low
41	SR	Miah-2010	Case report/series	16	SSP	Low	Low	Low	High	Low
42	SR	Zinchuk and Nadraga-2010	Case report/series	1	SSP	High	Low	Low	Low	Low
43	Other	Sinha-2010	Inclusion in a prospective study	3	SSP	Low	Low	Moderate	Moderate	High
44	SR	Haque-2010	Case report/series	1	SSP	High	Moderate	High	High	Low
45	SR	Ritmeijer-2011	Inclusion in a retrospective study	2	SSP	Low	Low	High	High	High
46	SR	Sinha-2011	Inclusion in a prospective study	3	SSP	Low	Low	Moderate	High	High
47	Other	Pilaca-2011	Case report/series	1	SSP	High	Low	Low	Low	Low
48	SR	Damodaran-2012	Case report/series	1	SSP	Low	Low	High	High	High
49	Other	Lima-2013	Case report/series	2	SSP	High	Low	Moderate	Moderate	Low
50	SR	Mescouto-Borges-2013	Case report/series	2	SSP	High	Low	Low	Moderate	Low
51	Other	Milosevic-2013	Case report/series	1	SSP	High	Low	High	High	Low
52	SR	Burza-2014	Inclusion in a retrospective study	49	PD	Low	Low	High	High	High
53	SR	Salih-2014	Inclusion in a retrospective study	23	SSP	Low	Low	High	High	High
54	SR	Rahman-2014	Case report/series	1	SSP	High	Low	Low	Low	Low
55	SR	Bode-2014	Case report/series	1	SSP	High	Low	Low	High	High
56	SR	Llamazares-2014	Case report/series	1	SSP	High	High	Moderate	High	Low
57	SR	Colomba-2015	Case report/series	1	SSP	High	Low	Low	Moderate	Low
58	SR	Pawar-2015	Case report/series	1	SSP	High	High	Low	Moderate	Low
59	Other	Kumar-2015	Case report/series	1	SSP	High	Moderate	Low	Moderate	Moderate
60	SR	Almada-silva-2015	Case report/series	1	SSP	High	Low	Low	Low	Low
61	SR	Basher and Nath-2017	Case report/series	5	SSP	High	Low	Low	Low	Low
62	Other (personal communication)	Kimauti-2017	Inclusion in a prospective study	8	PD	Low	Low	High	Low	High
63	SR	Panagopoulos-2017	Case report/series	1	SSP	High	Low	Low	Low	Low
64	SR	Adam-2018	Case series: prospective	45	PD	Low	Low	Low	Low	Low
65	Other (personal communication)	Goyal-2018	Inclusion in a prospective study	2	PD	Low	Low	High	Low	High
66	SR	Russo-2018	Case report/series	1	SSP	High	High	High	Moderate	Moderate
67	SR	Cunha-2019	Case report/series	1	SSP	High	Low	Low	Moderate	Low
68	SR	Parise-2019	Case report/series	1	SSP	High	Unclear	Low	Low	Low
69	SR	Argy-2019	Case report/series	1	SSP	High	Low	Low	Low	Low

### Sheet: ROB_cohort_Newcastle_Ottawa
article_ID	data_source	author_year	design	N_cases	ROB_assesor	Representativeness of the Exposed Cohort	Selection of the Non-Exposed Cohort	Ascertainment of Exposure	Demonstration That Outcome of Interest Was Not Present at Start of Study	Comparability of Cohorts on the Basis of the Design or Analysis	Assesment of outcome	Was Follow-Up Long Enough for Outcomes to Occur	Adequacy of Follow Up of Cohorts	Total Stars	Verdict
70	SR	Pekelharing-2020	Retrospective cohort	113	PD	Truly representative	Selected from the same register as cases (i.e. non pregancy group)	Serological and/or parasitological examination of spleen or lymph node	No (retrospective study and hence outcome had already occurred)	Matched for age-range	Not considered	Yes	Yes	6	Good

### Sheet: ROB_case series_Explanations
article_ID	data_source	author_year	design	N_cases	ROB_assesor	Patient Selection	Ascertainment of Exposure	Ascertainment of Outcome	Was the Follow-up long enough for outcomes to occur?	Reporting
1	Other	Low and Cooke-1926	Case report/series	1	PD	High (case report)	Low (parasitologically confirmed)	Low (clear description on outcome on mother-fetus pair)	Low (clear description of follow-up and clinical details presented throughout)	Low (A comprehensive description of the case is presented)
2	Other	Hindle-1928	Case report/series	2	PD	High (case report)	High (Retrospective description; somehow speculative)	High (Retrospectively described)	High (no description)	High (poorly described)
3	Other	Banerji-1955	Case report/series	1	PD	High (case report)	High (diagnosis based on clinical features only; presence of parasites was not lab confirmed)	Low (clear description of outcome on the fetus)	Low (clear description of follow-up and clinical details presented throughout)	Low (A comprehensive description of the case is presented)
4	SR	el-Saaran-1979	Case report/series	1	PD	High (case report)	Low (parasitologically confirmed/liver puncture)	Low (clear description of outcome on the mother-fetus at birth)	High (no follow-up data is presented)	Moderate (case details could have been better presented)
5	Other	Rees-1984	Included in prospective case series	1	PD	Low (patients part of consective case series)	Low (parasitologically confirmed/splenic aspirate)	Low (clear description of outcome on the mother-fetus at birth)	Low (clear description of follow-up and clinical details presented throughout)	Low (A comprehensive description of the case is presented)
6	SR	Blanc and Robert-1984	Case report/series	1	SSP (French)	High (case report)	Low (presence of parasites confirmed by culture)	Low (retrospective description of outcome on the mother-fetus at birth)	Low (clear description of follow-up and clinical details at 7 months)	Low (A well description of the case is presented)
7	SR	Badarao-1986	Case report/series	1	PD	High (case report)	Low (parasites retrospectively found on spleen samples after death)	Low (clear description of outcome on the mother-fetus)	Low (clear description of follow-up and clinical details presented throughout)	Low (An adequate description of the case is presented)
8	SR	Mittal- 1987	Case report/series	1	PD	High (case report)	Low (parasitologically confirmed on bone marrow)	Low (clear description of outcome on the mother-fetus)	Low (clear description of follow-up and clinical details presented throughout)	Low (An adequate description of the case is presented)
9	SR	Nyakundi-1988	Case report/series	1	PD	High (case report)	Unclear (no description on how KA was confirmed in the mother and the child)	Low (clear description of outcome on the mother-fetus)	Low (clear description of outcome at follow-up on the mother-fetus)	Moderate (case details could have been better presented)
10	SR	Yadav-1989	Case report/series	1	PD	High (case report)	Low (parasitologically confirmed on bone marrow)	Low (clear description of outcome on the mother-fetus)	Low (clear description of outcome at follow-up on the mother-fetus)	Low (A comprehensive description of the case is presented)
11	SR	Elamin & Omer-1992	Case report/series	1	PD	High (case report)	Low (parasitologically confirmed on bone marrow in child; not clear for mother)	Low (clear description of outcome on the mother-fetus)	Low (clear description of outcome at follow-up on the mother-fetus)	Low (A comprehensive description of the case is presented)
12	SR	Eltoum-1992	Case report/series	2	PD	Low (patients part of active case finding)	Low (parasitologically confirmed on lymph node smear)	Low (clear description of outcome on the mother-fetus)	Low (clear description of outcome at follow-up on the mother-fetus)	Low (A comprehensive description of the case is presented)
13	SR	Seaman-1993	Included in prospective studies	6	PD	Low (part of prospective cohort)	Low (serologically confirmed using DAT titer & lymph/spleen aspirates taken)	High (outcomes not clear on pregnant cases)	High (patients were not followed-up after the end of the treatment)	High (the cases of pregnancy were poorly described as it was not the primary focus of the report)
14	SR	Thakur-1993	Case report/series	5	PD	High (no description on case selection)	Low (parasites confirmed on splenic aspirates)	Low (clear description of outcome on the mother-fetus)	Low (clear description of outcome at follow-up on the mother-fetus)	Low (A comprehensive description of the case is presented)
15	Other	Giri-1993	Included in prospective studies	1	PD	Low (part of prospective cohort)	Low (parasites confirmed on splenic aspirates)	Low (clear description of normal delivery on due date)	Unclear (No furrther description on mother-fetus; although all patients did well)	High (the case of pregnancy was poorly described as it was not the primary focus of the report)
16	SR	Gardoni-1994	Case report/series	2	PD	High (no description on case selection)	Low (bone marrow aspirates)	Low (clear description of outcome on the mother-fetus)	Low (clear description of outcome at follow-up on the mother-fetus)	Low (A comprehensive description of the case is presented)
17	SR	Jeronimo-1994	Epidemic outbreak	1	PD	Low (part of a large patient group)	Unclear (Not clear on the method used for confirmation)	High (outcomes not clear on pregnant cases)	Unclear (No furrther description on mother-fetus)	High (the case of pregnancy was poorly described as it was not the primary focus of the report)
18	SR	Utili-1995	Case report/series	1	PD	High (case report)	Low (bone marrow aspirates)	Low (clear description of outcome on the mother-fetus)	Low (clear description of outcome at follow-up on the mother-fetus)	Low (A comprehensive description of the case is presented)
19	SR	Sharma-1996	Case report/series	1	PD	High (case report)	High (Retrospectively suspected)	Low (clear description of outcome on the mother-fetus)	Low (clear description of outcome at follow-up on the mother-fetus)	Low (A comprehensive description of the case is presented)
20	Other	Thakur-1998	Included in prospective studies	2	PD	Low (part of prospective cohort)	Low (splenic aspirates)	Moderate (description of outcome on the mother-fetus as "well")	Moderate (no specific description during the follow-up although noted as doing well)	Moderate (the case of pregnancy was poorly described as it was not the primary focus of the report)
21	SR	Thakur-1999	Included in prospective studies	4	PD	Low (part of prospective cohort)	Low (splenic aspirates)	Moderate (description of outcome on the mother-fetus as "did well")	Moderate (no specific description during the follow-up although noted as "did well")	Moderate (the case of pregnancy was poorly described as it was not the primary focus of the report)
22	SR	Meinecke-1999	Case report/series	1	PD	High (case report)	High (Retrospectively suspected)	Low (clear description of outcome on the mother-fetus)	Low (clear description of outcomes at follow-up on the mother-fetus)	Low (A comprehensive description of the case is presented)
23	Other	Kumar-2001	Case report/series	1	PD	High (case report)	Low (bone marrow aspirates)	Low (clear description of outcome on the mother-fetus)	Low (clear description of outcomes at follow-up on the mother-fetus)	Low (A comprehensive description of the case is presented)
24	Other	Viana-2001	Case report/series	2	PD	High (case series)	Unclear (No description on the method used for confirmation)	Low (clear description of outcome on the mother-fetus)	Low (clear description of outcomes at 6 months follow-up on the mother-fetus)	Low (A comprehensive description of the case is presented)
25	SR	Dereure-2003	Case report/series	1	PD	High (case report)	Low (bone marrow aspirates)	Low (clear description of outcome on the mother-fetus)	Low (clear description of outcomes at follow-up on the mother-fetus)	Low (A comprehensive description of the case is presented)
26	SR	Caldas-2003	Case report/series	1	PD	High (case report)	Low (bone marrow aspirates)	Low (clear description of outcome on the mother-fetus)	Low (clear description of outcomes at follow-up on the mother-fetus)	Low (A comprehensive description of the case is presented)
27	SR	Silveria-2003	Case report/series	1	PD	High (case report)	Low (bone marrow aspirates)	Low (clear description of outcome on the mother-fetus)	Low (clear description of outcomes at follow-up on the mother-fetus)	Low (A comprehensive description of the case is presented)
28	SR	Pagliano-2003	Case report/series	2	PD	High (case series)	Low (bone marrow or spleen aspirates)	Low (clear description of outcome on the mother-fetus)	Low (clear description of outcomes at 2 yrs follow-up on the mother-fetus)	Moderate (the case of pregnancy was poorly described as it was not the primary focus of the report)
29	SR	Kumar-2004	Case report/series	1	PD	High (case report)	Low (autposy revelead parasites in spleen and marrow)	Low (clear description of outcome on the mother-fetus)	Low (Both mother and feotus died on second day of admission)	Low (A comprehensive description of the case is presented)
30	SR	Pagliano-2005	Case report/series	5	PD	Low (patients part of audit of records on VL in females)	Low (bone marrow aspirates)	Low (clear description of outcome on the mother-fetus)	Low (clear description of outcomes at follow-up on the mother-fetus)	Low (A comprehensive description of the case is presented)
31	SR	Figueiró Filho-2005	Case report/series	1	PD	High (case report)	Low (bone marrow aspirates)	Low (clear description of outcome on the mother-fetus)	Low (clear description of outcome on the mother-fetus)	Low (A comprehensive description of the case is presented)
32	SR	Mueller-2006	Case series: retrospective	39	PD	Low (patients part of audit of all records on VL)	Low (serological or lymph node aspirates)	Low (clear description of outcome on the mother-fetus)	Low (clear description of outcome on the mother-fetus)	Low (A comprehensive description of the case is presented)
33	SR	Boehme-2006	Case report/series	1	PD	High (case report)	High (Retrospectively suspected)	Low (clear description of outcome on the mother-fetus)	Low (clear description of outcome on the mother-fetus)	Low (A comprehensive description of the case is presented)
34	SR	Vieira-2007	Case report/series	1	SSP	High (case report)	Low (bone marrow aspirates)	Low (clear description of outcome on the mother-fetus)	Low (clear description of outcome on the mother-fetus)	Low (A comprehensive description of the case is presented)
35	SR	Topno-2008	Case report/series	4	SSP	High (case series)	Low (bone marrow or splenic aspirates)	Low (clear description of outcome on the mother-fetus)	Low (clear description of outcome on the mother-fetus)	Low (A comprehensive description of the case is presented)
36	SR	Figueiró Filho-2008	Case report/series	5	SSP	High (case series)	Low (bone marrow aspirates)	Low (clear description of outcome on the mother-fetus)	Low (clear description of outcome on the mother-fetus)	Low (A comprehensive description of the case is presented)
37	SR	Lorenzi-2008	Case report/series	1	SSP	High (case report)	High (Retrospectively identified)	Low (clear description of outcome on the mother-fetus; miscarriage)	Not/applicable	Low (A comprehensive description of the case is presented)
39	Other	Mueller-2009	Case report/series	10	SSP	Low (patients part of audit of all records on VL)	Low (serology or parasitology methods using spleen or lymph node aspirates)	Moderate (clear description of mortality outcome on the mother but no description or no further follow-up on child)	High (clear description of mortality outcome on the mother but there were no further follow-up for capturing pregnancy related outcomes)	Moderate (the case of pregnancy was poorly described as it was not the primary focus of the report)
40	Other	Papageorgiou-2010	Case report/series	1	SSP	High (case report)	Low (presence of parasites on bone marrow aspirates detected after giving birth)	Low (clear description of outcome on the mother-fetus)	Low (clear description of outcome on the mother-fetus)	Low (A comprehensive description of the case is presented)
41	SR	Miah-2010	Case series: retrospective	16	SSP	Low (patients part of audit of all records on VL)	Low (serology/clinical followed by lab findings)	Low (clear description of clinical/mortality outcome on the mother and the feotus)	High (no records of the offspring or follow-up were avaiable)	Low (A comprehensive description of the cases are presented)
42	SR	Zinchuk and Nadraga-2010	Case report/series	1	SSP	High (case report)	Low (serological testing)	Low (clear description of outcome on the mother-fetus)	Low (clear description of outcome on the mother-fetus)	Low (A comprehensive description of the cases are presented)
43	Other	Sinha-2010	Included in prospective studies	3	SSP	Low (part of prospective cohort)	Low (serological or parasitological)	Moderate (description of outcome on the mother as "safe and effective")	Moderate (description of outcome on the mother as "safe and effective")	High (the cases of pregnancy was poorly described as it was not the primary focus of the report)
44	SR	Haque-2010	Case report/series	1	SSP	High (case report)	Moderate (Retrospectively identified 15 days after delivery using bone marrow aspirate)	High (the mother and baby left before the planned evaluation after completing the treatment and the outcome is unknown)	High (the mother and baby left before the planned evaluation after completing the treatment and the outcome is unknown)	Low (the case description and reporting was adequate)
45	SR	Ritmeijer-2011	Included in retrospective studies	2	SSP	Low (patients part of audit of all records on VL)	Low (serological and/or parasitological)	High (the mothers were discharged without test of cure as per the guidelines; although "good treatment outcome" was reported at discharge, pregnancy outcomes remain unknown)	High (follow-up data on the two mothers not presented)	High (the cases of pregnancy were poorly described as it was not the primary focus of the report)
46	SR	Sinha-2011	Included in prospective studies	3	SSP	Low (part of prospective cohort)	Low (serological and/or splenic or bone marrow aspirates)	Moderate (description of outcomes on the mother and child [resemyed but follow-up data not reported)	High (follow-up data on the mother or the offpsrings not presented)	High (the cases of pregnancy were poorly described as it was not the primary focus of the report)
47	Other	Pilaca-2011	Case report/series	1	SSP	High (case report)	Low (bone marrow biopsy; but diagnosis was made on the day the baby was born)	Low (clear description of outcome on the mother-fetus)	Low (clear description of outcome on the mother-fetus)	Low (the case description and reporting was adequate)
48	SR	Damodaran-2012	Case report/series	1	SSP	Low (patients part of audit of all records on VL)	Low (bone marrow examination)	High (retrospective review of data; outcomes on mother not reported)	High (follow-up data not reported; retrospective review)	High (the case description and reporting were inadequate)
49	Other	Lima-2013	Case report/series	2	SSP	High (case reports)	Low (Liver biopsy)	Moderate (outcome reported in one mother who died but no further information on second mother)	Moderate (outcome reported in one mother who died but no further information on second mother)	Low (the case description and reporting was adequate)
50	SR	Mescouto-Borges-2013	Case report/series	2	SSP	High (case reports)	Low (bone marrow examination)	Low (clear description of outcome on the mother-fetus)	Moderate (long term outcomes not reported)	Low (the case description and reporting was adequate)
51	Other	Milosevic-2013	Case report/series	1	SSP	High (case report)	Low (sternum biopsy examination)	High (no description of outcome on the child)	High (follow-up data not reported; retrospective review)	Low (the case description and reporting was adequate)
52	SR	Burza-2014	Part of a retrospective cohort	49	PD	Low (part of retrospective audit)	Low (serological or parasitological confirmation)	High (short term outcomes after treatment was good; but long term outcomes for mother and child were not recorded)	High (long term outcomes for mother and child were not recorded)	High (there were limited details on pregnancy)
53	SR	Salih-2014	Included in retrospective studies	23	SSP	Low (part of prospective cohort)	Low (serological and/or parasitological)	High (no description of outcome on the mother-child)	High (no description of outcome on the mother-child)	High (the cases of pregnancy were poorly described as it was not the primary focus of the report)
54	SR	Rahman-2014	Case report/series	1	SSP	High (case report)	Low (serological and/or clinical)	Low (clear description of outcome on the mother-fetus)	Not/applicable (stillbirth baby)	Low (the case description and reporting was adequate)
55	SR	Bode-2014	Case report/series	1	SSP	High (case report)	Low (serological)	Low (clear description of outcome on the mother-fetus)	High (follow-up data not reported; retrospective review)	High (the case of pregnancy were poorly described as it was not the primary focus of the report)
56	SR	Llamazares-2014	Case report/series	1	SSP	High (case report)	High (Retrospectively identified post-partum)	Moderate (description of outcome on the mother had "Normal delivery")	High (follow-up data not reported; retrospective review)	Low (the case description and reporting was adequate)
57	SR	Colomba-2015	Case report/series	1	SSP	High (case report)	Low (bone marrow aspirates)	Low (clear description of outcome on the mother-fetus)	Moderate (long term outcomes not reported)	Low (the case description and reporting was adequate)
58	SR	Pawar-2015	Case report/series	1	SSP	High (case report)	High (contrasting results obtained from serology (+ve) and bone marrow (negative))	Low (clear description of outcome on the mother-fetus)	Moderate (long term outcomes not reported)	Low (the case description and reporting was adequate)
59	Other	Kumar-2015	Case report/series	1	SSP	High (case report)	Moderate (Retrospectively identified based on serology + bone marrow presence after 5 months of birth)	Low (clear description of outcome on the mother-fetus)	Moderate (long term outcomes not reported)	Moderate (the case description and reporting were inadequate)
60	SR	Almada-silva-2015	Case report/series	1	SSP	High (case report)	Low (bone marrow biopsy)	Low (clear description of outcome on the mother-fetus)	Low (stillbirth baby; no further follow-up)	Low (the case description and reporting was adequate)
61	SR	Basher and Nath-2017	Case report/series	5	SSP	High (case report)	Low (RK-39 or LD body on splenic biopsy)	Low (clear description of outcome on the mother-fetus)	Low (clear description of outcome on the mother-fetus)	Low (the case description and reporting was adequate)
62	Other (personal communication)	Kimutai-2017	Included in prospective cohort	8	PD	Low (part of prospective pharcovigilance programme)	Low (serological or parasitological confirmation)	High (limited description of pregnant patients)	Low (propsectively followed under pharmacovigilance)	High (limited description of pregnant patients)
63	SR	Panagopoulos-2017	Case report/series	1	SSP	High (case report)	Low (bone marrow aspirates)	Low (clear description of outcome on the mother-fetus)	Low (clear description of outcome on the mother-fetus)	Low (the case description and reporting was adequate)
65	Other (personal communication)	Goyal-2018	Part of a prospective cohort	2	PD	Low (part of prospective study)	Low (clinical + serological diagnosis)	High (limited description of pregnant patients)	Low (propsectively followed under pharmacovigilance)	High (limited description of pregnant patients)
66	SR	Russo-2018	Case report/series	1	SSP	High (case report)	High (no description of mother; retrospectively identified)	High (no description of mother; retrospectively identified)	Moderate (long term maternal outcomes not reported)	Moderate (the case description and reporting were inadequate)
67	SR	Cunha-2019	Case report/series	1	SSP	High (case report)	Low (bone marrow aspirates)	Low (clear description of outcome on the mother-fetus)	Moderate (long term maternal outcomes not reported)	Low (the case description and reporting was adequate)
68	SR	Parise-2019	Case report/series	1	SSP	High (case report)	Unclear (Not clear on the method used for confirmation;retrospectively identified)	Low (clear description of outcome: the mother died)	Low (clear description of outcome: the mother died)	Low (the case description and reporting was adequate)
69	SR	Argy-2019	Case report/series	1	SSP	High (case report)	Low (bone marrow aspirates)	Low (clear description of outcome on the mother-fetus)	Low (clear description of outcome on the mother-fetus)	Low (the case description and reporting was adequate)
38	SR	Adam-2009	Case series: prospective	42	SSP	Low (Somewhat representative)	Low (bone marrow aspirates)	Low (clear description of outcome on the mother-fetus)	Low (clear description of outcome on the mother-fetus)	Low (the case description and reporting was adequate)
64	SR	Adam-2018	Case series: prospective	45	PD	Low (Somewhat representative)	Low (bone marrow aspirates)	Low (clear description of outcome on the mother-fetus)	Low (clear description of outcome on the mother-fetus)	Low (the case description and reporting was adequate)
